# Environmental Mixtures Analysis (E-MIX) Workflow and Methods Repository

**DOI:** 10.1101/2024.12.20.24318087

**Authors:** Bonnie R. Joubert, Glenn Palmer, David Dunson, Marianthi-Anna Kioumourtzoglou, Brent A. Coull

## Abstract

Human exposure to complex, changing, and variably correlated mixtures of environmental chemicals has presented analytical challenges to epidemiologists and human health researchers. There have been a wide variety of recent advances in statistical methods for analyzing mixtures data, with most of these methods having open-source software for implementation. However, there is no one-size-fits-all method for analyzing mixtures data given the considerable heterogeneity in scientific focus and study design. For example, some methods focus on predicting the overall health effect of a mixture and others seek to disentangle main effects and pairwise interactions. Some methods are only appropriate for cross-sectional designs, while other methods can accommodate longitudinally measured exposures or outcomes. This article focuses on greatly simplifying the daunting task of identifying which methods are most suitable for a particular study design, data type, and scientific focus. With this goal in mind, we present an organized workflow for statistical analysis considerations in environmental mixtures data. This systematic strategy builds on epidemiological and statistical principles, considering specific nuances for the mixtures’ context. We also describe an accompanying online methods repository in development to increase awareness of and inform application of existing methods and new methods as they are developed and identify gaps in existing methods warranting further development.
