## Supplementary File 2 for "Environmental Mixtures Analysis (E-MIX) Workflow and Methods Repository"

### Sheet: Example Application Template
Step	3. Study Design and Data Characteristics																					4. Scientific Knowledge					5. Research Questions
Data | Method	Single timepoint for exposure	2-5 timepoints for exposure	>5 timepoints for exposure	Single timepoint for outcome	2-5 timepoints for outcome	>5 timepoints for outcome	Spatial data	Continuous outcome	Binary outcome	Categorical outcome	Counts outcome	Survival (time to event) outcome	<500 individuals	500-5K individuals	5K-100K individuals	>100K individuals	<20 exposures	20-100 exposures	>100 exposures	Sampling weights	Missing data	Same direction of effects on outcome	Different direction of effects on outcome	Non-linear effects	Prior info on groups of exposures	Prior info on individual exposures	Overall effect estimation	Individual exposure effects	Interactions	Mediation
Example Dataset (add 0 or 1 values across this row; filter columns matching values of 1)	0	0	0	0	0	0	0	0	0	0	0	0	0	0	0	0	0	0	0	0	0	0	0	0	0	0	0	0	0	0
BayesTrees	0	1	1	0	1	1	0	1	0	0	0	0	1	1	1	1	1	1	0	0	0	0	1	1	0	0	1	1	1	0
BKMR	1	1	0	1	1	1	0a	1	1b	0	1c	1b	1	1	0	0	1	1	0	0	1c	1	1	0	1	0	1	1	1	0
BKMR-CMA	1	0	0	1	1	1	0	1	0	0	0	0	1	1	0	0	1	0	0	0	0	1	1	0	1	0	1	1	1	1
BKMR-DLM	0	0	1	1	0	0	0	1	0	0	0	0	1	1	0	0	1	0	0	0	0	1	1	0	0	0	1	1	1	0
BMIM	1	1	1	1	0	0	0	1	0	0	0	0	1	1	0	0	1	1	1	0	0	1	1	0	1	0	1	1	1	0
BPR	1	0	0	1	0	0	1	1	1	1	1	1	1	1	1	0	1	1	0	0	1	1	1	1	0	0	1	0	0	0
BSS	1	1	1	1	1	1	0	1	1	0	0	0	1	1	0	0	1	1	0	0	0	1	1	0	0	0	1	1	0	0
CWVSmix	0	1	1	1	0	0	1	0	1	0	0	0	1	1	1	0	1	1	0	0	0	1	0	0	0	0	1	1	1	0
EnvMixFDR	1	0	0	1	0	0	0	1	0	0	0	0	1	1	1	1	1	1	0	0	0	0	1	1	0	0	0	1	1	0
ERS	1	0	0	1	0	0	0	1	1	1	0	0	1	1	1	0	1	1	1	0	0	0	1	0	0	0	1	1	0	0
FIN	1	0	0	1	0	0	0	1	0	0	0	0	1	1	1	0	1	1	1	0	0	0	1	1	0	0	1	1	1	0
LowFR	0	1	1b	1	0	0	0	1	0	0	0	0	1	1b	0	0	1	1b	0	0	0	0	1	1	0	0	1	1	1	0
L-WQS	0	1	1	1	1	1	0	1	1	0	1	0	1	1	1	1	1	1	1	0	1	1	0	0	0	0	1	1	0	0
MixSelect	1	0	0	1	0	0	0	1	0	0	0	0	1	1	1	0	1	1	0	0	0	0	1	1	0	0	1	1	1	0
NLInt	1	0	0	1	0	0	0	1	0	0	0	0	1	1	1	0	1	0	0	0	0	1	1	1	0	0	1	1	1	0
QGC	1	0	0	1	1	1	0	1	1	1	1	1	1	1	1	1	1	1	1	0	0	0	1	0	0	0	1	1	1	0
RH-WQS	1	0	0	1	1	1	0	1	1	1	1	0	1	1	1	1	1	1	1	0	0	1	0a	0	0	0	1	1	0	0
SAID	1	0	0	1	0	0	0	1	0	0	0	0	1	1	1	0	1	1	0	0	0	0	1	1	0	0	1	1	1	0

### Sheet: Example - NHANES
Step	3. Study Design and Data Characteristics																									5. Research Questions
Data | Method	Single timepoint for exposure	2-5 timepoints for exposure	>5 timepoints for exposure	Single timepoint for outcome	2-5 timepoints for outcome	>5 timepoints for outcome	Spatial data	Continuous outcome	Binary outcome	Categorical outcome	Counts outcome	Survival (time to event) outcome	<500 individuals	500-5K individuals	5K-100K individuals	>100K individuals	<20 exposures	20-100 exposures	>100 exposures	Sampling weights	Missing data	Different direction of effects on outcome	Non-linear effects	Prior info on groups of exposures	Prior info on individual exposures	Overall effect estimation	Individual exposure effects	Interactions	Mediation
NHANES	1	0	0	1	0	0	0	1	0	0	0	0	0	1	0	0	1	0	0	0	0	0	0	0	0	1	1	0	0
BayesTrees	0	1	1	0	1	1	0	1	0	0	0	0	1	1	1	1	1	1	0	0	0	1	1	0	0	1	1	1	0
BKMR	1	1	0	1	1	1	0a	1	1b	0	1c	1b	1	1	0	0	1	1	0	0	1c	1	0	1	0	1	1	1	0
BKMR-CMA	1	0	0	1	1	1	0	1	0	0	0	0	1	1	0	0	1	0	0	0	0	1	0	1	0	1	1	1	1
BKMR-DLM	0	0	1	1	0	0	0	1	0	0	0	0	1	1	0	0	1	0	0	0	0	1	0	0	0	1	1	1	0
BMIM	1	1	1	1	0	0	0	1	0	0	0	0	1	1	0	0	1	1	1	0	0	1	0	1	0	1	1	1	0
BPR	1	0	0	1	0	0	1	1	1	1	1	1	1	1	1	0	1	1	0	0	1	1	1	0	0	1	0	0	0
BSS	1	1	1	1	1	1	0	1	1	0	0	0	1	1	0	0	1	1	0	0	0	1	0	0	0	1	1	0	0
CWVSmix	0	1	1	1	0	0	1	0	1	0	0	0	1	1	1	0	1	1	0	0	0	0	0	0	0	1	1	1	0
EnvMixFDR	1	0	0	1	0	0	0	1	0	0	0	0	1	1	1	1	1	1	0	0	0	1	1	0	0	0	1	1	0
ERS	1	0	0	1	0	0	0	1	1	1	0	0	1	1	1	0	1	1	1	0	0	1	0	0	0	1	1	0	0
FIN	1	0	0	1	0	0	0	1	0	0	0	0	1	1	1	0	1	1	1	0	0	1	1	0	0	1	1	1	0
LowFR	0	1	1b	1	0	0	0	1	0	0	0	0	1	1b	0	0	1	1b	0	0	0	1	1	0	0	1	1	1	0
L-WQS	0	1	1	1	1	1	0	1	1	0	1	0	1	1	1	1	1	1	1	0	1	0	0	0	0	1	1	0	0
MixSelect	1	0	0	1	0	0	0	1	0	0	0	0	1	1	1	0	1	1	0	0	0	1	1	0	0	1	1	1	0
NLInt	1	0	0	1	0	0	0	1	0	0	0	0	1	1	1	0	1	0	0	0	0	1	1	0	0	1	1	1	0
QGC	1	0	0	1	1	1	0	1	1	1	1	1	1	1	1	1	1	1	1	0	0	1	0	0	0	1	1	1	0
RH-WQS	1	0	0	1	1	1	0	1	1	1	1	0	1	1	1	1	1	1	1	0	0	0a	0	0	0	1	1	0	0
SAID	1	0	0	1	0	0	0	1	0	0	0	0	1	1	1	0	1	1	0	0	0	1	1	0	0	1	1	1	0

### Sheet: Example - ReCHARGE
	3. Study Design and Data Characteristics																									5. Research Questions
	Single timepoint for exposure	2-5 timepoints for exposure	>5 timepoints for exposure	Single timepoint for outcome	2-5 timepoints for outcome	>5 timepoints for outcome	Spatial data	Continuous outcome	Binary outcome	Categorical outcome	Counts outcome	Survival (time to event) outcome	<500 individuals	500-5K individuals	5K-100K individuals	>100K individuals	<20 exposures	20-100 exposures	>100 exposures	Sampling weights	Missing data	Different direction of effects on outcome	Non-linear effects	Prior info on groups of exposures	Prior info on individual exposures	Overall effect estimation	Individual exposure effects	Interactions	Mediation
RECHARGE	0	1	0	1	0	0	0	0	1	0	0	0	1	0	0	0	0	1	0	0	0	0	0	0	0	1	1	0	0
BayesTrees	0	1	1	0	1	1	0	1	0	0	0	0	1	1	1	1	1	1	0	0	0	1	1	0	0	1	1	1	0
BKMR	1	1	0	1	1	1	0a	1	1b	0	1c	1b	1	1	0	0	1	1	0	0	1c	1	0	1	0	1	1	1	0
BKMR-CMA	1	0	0	1	1	1	0	1	0	0	0	0	1	1	0	0	1	0	0	0	0	1	0	1	0	1	1	1	1
BKMR-DLM	0	0	1	1	0	0	0	1	0	0	0	0	1	1	0	0	1	0	0	0	0	1	0	0	0	1	1	1	0
BMIM	1	1	1	1	0	0	0	1	0	0	0	0	1	1	0	0	1	1	1	0	0	1	0	1	0	1	1	1	0
BPR	1	0	0	1	0	0	1	1	1	1	1	1	1	1	1	0	1	1	0	0	1	1	1	0	0	1	0	0	0
BSS	1	1	1	1	1	1	0	1	1	0	0	0	1	1	0	0	1	1	0	0	0	1	0	0	0	1	1	0	0
CWVSmix	0	1	1	1	0	0	1	0	1	0	0	0	1	1	1	0	1	1	0	0	0	0	0	0	0	1	1	1	0
EnvMixFDR	1	0	0	1	0	0	0	1	0	0	0	0	1	1	1	1	1	1	0	0	0	1	1	0	0	0	1	1	0
ERS	1	0	0	1	0	0	0	1	1	1	0	0	1	1	1	0	1	1	1	0	0	1	0	0	0	1	1	0	0
FIN	1	0	0	1	0	0	0	1	0	0	0	0	1	1	1	0	1	1	1	0	0	1	1	0	0	1	1	1	0
LowFR	0	1	1b	1	0	0	0	1	0	0	0	0	1	1b	0	0	1	1b	0	0	0	1	1	0	0	1	1	1	0
L-WQS	0	1	1	1	1	1	0	1	1	0	1	0	1	1	1	1	1	1	1	0	1	0	0	0	0	1	1	0	0
MixSelect	1	0	0	1	0	0	0	1	0	0	0	0	1	1	1	0	1	1	0	0	0	1	1	0	0	1	1	1	0
NLInt	1	0	0	1	0	0	0	1	0	0	0	0	1	1	1	0	1	0	0	0	0	1	1	0	0	1	1	1	0
QGC	1	0	0	1	1	1	0	1	1	1	1	1	1	1	1	1	1	1	1	0	0	1	0	0	0	1	1	1	0
RH-WQS	1	0	0	1	1	1	0	1	1	1	1	0	1	1	1	1	1	1	1	0	0	0a	0	0	0	1	1	0	0
SAID	1	0	0	1	0	0	0	1	0	0	0	0	1	1	1	0	1	1	0	0	0	1	1	0	0	1	1	1	0
